# Association between fluoridated toothpaste use and dental caries in Nigeria: A systematic review and meta-analysis

**DOI:** 10.64898/2026.02.27.26346208

**Authors:** Adetayo Aborisade, Amina Mohammed Ali, Mcking Amedari, Abideen Olurotimi Salako, Folahanmi Tomiwa Akinsolu, Olunike Rebecca Abodunrin, Oluwabukola Mary Ola, Mobolaji Timothy Olagunju, George Uchenna Eleje, Joanne Lusher, Oliver Chukwujekwu Ezechi, Moréniké Oluwátóyìn Foláyan

**Author notes:** Correspondence Adetayo Aborisade Department of Oral Diagnostic Sciences Bayero University, Kano, Nigeria.

## Abstract

**Background:** The use of fluoride-containing dentifrices can reduce the risk of dental caries. The systematic review was conducted to address two research questions: (i) the prevalence and frequency of fluoridated toothpaste use among Nigerian children and adolescents across geographic and demographic settings, and (ii) its association with dental caries prevalence, stratified by location and baseline caries risk.

**Methods:** This systematic review, registered with PROSPERO (CRD42022362116), followed the PRISMA guidelines. A PIO framework was applied to include children and adolescents (6 months–19 years) in Nigeria using fluoridated toothpaste, with caries outcomes measured via dmft/DMFT indices. A comprehensive search of PubMed, Web of Science, Scopus, Embase, AJOL, and Google Scholar was conducted from January 2001 to January 2026, supplemented by reference and grey literature searches. Study selection, data extraction, and risk of bias assessment using an adapted Hoy et al. tool were performed independently by multiple reviewers, with high inter-rater reliability (Kappa=0.90). Data were pooled using a random-effects model, with sensitivity, subgroup, and meta-regression analyses conducted to explore heterogeneity and effect modifiers. Publication bias was assessed using funnel plots and Egger’s test.

**Results:** Of 1,194 identified records, 18 studies (n=12,719 participants) were included. The use of fluoridated toothpaste was widespread (prevalence: 61.9% to 95.8%), yet its association with dental caries varied significantly by location. A meta-analysis of 14 studies indicated a significant 16% reduction in caries odds with fluoridated toothpaste use after removal of an influential outlier (OR = 0.84, 95% CI: 0.71–0.99, p=0.04). Subgroup analyses revealed this protective association was significant in urban and rural settings (p<0.05) but absent in suburban Nigeria. Furthermore, dental caries prevalence and severity (DMFT/dmft) were substantially higher in urban and rural areas, where the association was significant, compared to suburban regions. All studies were assessed as having a low risk of bias, and no significant publication bias was detected.

**Conclusion:** Fluoridated toothpaste is widely used in Nigeria and associated with a reduction in the prevalence of dental caries in Nigeria. It appears the relationship is moderated by residential location, and the DMFT/dmft. Longitudinal studies are needed to explore the interactions between the DMFT/dmft, use of fluoridated toothpaste, and residential location in Nigeria.
