## Supplemental Files 1 - 4 for "Association between fluoridated toothpaste use and dental caries in Nigeria: A systematic review and meta-analysis": Supplemental File 4.xlsx

### Sheet: Sheet1
Author	Year	City	Zone	zones	Design	Sampling	Age_Grp	Sample_size	Mean_age+SD	Male	Female	Caries_Prevalence	Caries_Flouridated	Total_Flouridated	Caries_NilFlouridated	Total_NilFlouridated	Mean_dmft	SD_dmft	Dentition
Folayan et al	2021	Osun	Southwest	South	Populated_Based	MultiStage	10 - 19 years	1472		846	626	3.4	46	1338	4	121	0.06	0.36	Permanent
Folayan et al	2022	Osun	Southwest	South	Populated_Based	MultiStage	6 - 11 years	1326	8.7+1.9	726	600	5.2	65	1244	4	82	0.05	0.308	Mixed
Afolabi et al	2023	Osun	Southwest	South	Hospital_based	MultiStage		207					25	192	3	15			Primary
Afolabi et al	2023	Osun	Southwest	South	Hospital_based	MultiStage		220					10	200	1	20			Permanent
Arowolo	2020	Osun	Southwest	South	School_based	MultiStage		1502		689	813	9.3	100	1439	4	63			Primary
Disa et al	2019	Yobe	Northeast	North	Hospital_based	Random		124		59	65		46	101	13	23			Permanent
Folayan et al	2015	Osun	Southwest	South	Populated_Based	MultiStage	0 - 5 years	497		266	231	6.6	33	471	0	26	0.15		Primary
Nwhator et al	2019	Bauchi	Northeast	North	Prison_based	Random		280		276	4	62.1	48	76	78	128	2.94		Permanent
Okoye et al	2011	Enugu	Southeast	South	Population_Based	MultiStage	11 - 16 years	301	13.9+3.01	100	201	35.5	22	181	85	120	0.85	1.5	Permanent
Olatosi et al	2020	Lagos	Southwest	South	School_based	MultiStage	5 - 16 years	592	10.8+2.4	307	285	16	66	414	41	178			Mixed
Folayan et al	2020	Osun	Southwest	South	Populated_Based	MultiStage	6 - 16 years	1001		962	549	5.9	56	954	3	47			Mixed
Sotunde et al	2023	Kano	Northwest	North	Populated_Based	MultiStage	20 - 60 years	345					107	222	64	123			Permanent
Folayan et al	2022	Osun	Southwest	South	Populated_Based	MultiStage	10 - 19 years	1244	14.6+2.7	701	543	3.7	42	1135	4	109			Mixed
Idon et al	2022	Borno	Northeast	North	Hospital_based	Convenience	18 - 74 years	451	32.42+10.69	257		81.6	305	382	28	31	3.35	3	Permanent
Folayan et al	2025	Osun	Southwest	South	Populated_Based	MultiStage	0 - 5 years	687		325	362	7.6	40	528	12	159			Primary
